# Genome-wide association studies reveal differences in genetic susceptibility between single events versus recurrent events of atrial fibrillation and myocardial infarction: the HUNT study

**DOI:** 10.1101/2024.01.17.24301410

**Authors:** Martina Hall, Anne Heidi Skogholt, Ida Surakka, Haavard Dalen, Eivind Almaas

**Affiliations:** Department of Biotechnology and Food Science, Norwegian University of Science and Technology, Trondheim, Norway; K. G. Jebsen center for Genetic Epidemiology, Norwegian University of Science and Technology, Trondheim, Norway; Department of Internal Medicine, University of Michigan, Ann Arbor, Michigan, USA; Clinic of Cardiology, St. Olavs University Hospital, Trondheim, Norway; Department of Circulation and Medical Imaging, Norwegian University of Science and Technology, Trondheim, Norway; Department of Medicine, Levanger Hospital, Nord-Trøndelag Hospital Trust, Levanger, Norway

**Keywords:** GWAS meta-analysis, recurrent events, atrial fibrillation, myocardial infarction, networks, PheWAS, HUNT

## Abstract

Genetic research into Atrial Fibrillation (AF) and Myocardial Infarction (MI) has predominantly concentrated on contrasting afflicted individuals with their healthy counterparts. However, this approach lacks granularity, overlooking the subtleties within patient populations. In this study, we explore the distinction between AF and MI patients experiencing only single events to those experiencing recurrent events. Integrating hospital records, questionnaire data, clinical measurements, and genetic data from more than 500, 000 HUNT and UKBB participants in our analysis, we compare the two groups for both clinical and genetic characteristics with GWAS meta-analyses, PheWAS-analyses, and gene co-expression networks. We find that the two groups of patients differs in both clinical characteristics and genetic risk. More specifically, recurrent AF patients are significantly younger with a better baseline health, in terms of lower cholesterol and blood pressure, than the single AF patients. The GWAS meta-analysis results indicate that recurrent AF patients seem to have a greater genetic risk of recurrent events and the PheWAS-analysis and gene co-expression network analyses highlight differences in the diseases and genetic functions associated to the set of SNPs and genes for to each group. In contrast, we find that for MI patients experiencing single events are significantly younger and have a better baseline health, yet they exhibit higher genetic risk. The GWAS meta-analysis identifies mostly genetic regions uniquely associated with single MI, and the PheWAS-analysis and gene co-expression networks support the genetic differences between these two groups.
