## Additional File 2 for "Genome-wide association studies reveal differences in genetic susceptibility between single events versus recurrent events of atrial fibrillation and myocardial infarction: the HUNT study"

### Sheet: Single AF
chr	pos	ref	alt	log10(pval)	phecode	phestring	category
14	23861811	A	G	-31.08	427.2	Atrial fibrillation and flutter	circulatory system
14	23861811	A	G	-16.72	427	Cardiac dysrhythmias	circulatory system
14	23888183	C	T	-10.35	340	Migraine	neurological
5	172645946	T	A	-9.11	202.24	Large cell lymphoma	neoplasms
14	23861811	A	G	-9.044	315.2	Speech and language disorder	mental disorders
14	23888183	C	T	-8.238	578	Gastrointestinal hemorrhage	digestive
5	172656217	A	G	-8.111	591	Urinary tract infection	genitourinary
14	23888183	C	T	-8.106	365.1	Open-angle glaucoma	sense organs
5	172645559	T	TTTA	-7.856	427.5	Arrhythmia (cardiac) NOS	circulatory system
14	23888183	C	T	-7.855	365.11	Primary open angle glaucoma	sense organs
5	172645947	T	A	-7.844	741.5	Hemarthrosis	musculoskeletal
14	23888183	C	T	-7.784	573.7	Abnormal results of function study of liver	digestive
5	172673319	T	C	-7.626	751.21	Cystic kidney disease	congenital anomalies
5	172673319	T	C	-7.622	427.11	Paroxysmal supraventricular tachycardia	circulatory system
5	172669254	C	T	-7.588	594	Urinary calculus	genitourinary
5	172669254	C	T	-7.39	433.12	Cerebral atherosclerosis	circulatory system
5	172664605	GT	G	-7.255	733.2	Cyst of bone	musculoskeletal
5	172658139	C	A	-7.224	283.1	Autoimmune hemolytic anemias	hematopoietic
5	172669254	C	T	-7.022	578.1	Hematemesis	digestive
5	172645388	CT	C	-6.862	531.4	Peptic ulcer, site unspecified	digestive
5	172645947	T	A	-6.769	765	Cervical radiculitis	symptoms
14	23888183	C	T	-6.753	578.8	Hemorrhage of rectum and anus	digestive
5	172656191	T	C	-6.573	375	Disorders of lacrimal system	sense organs
5	172673319	T	C	-6.559	427.1	Paroxysmal tachycardia, unspecified	circulatory system
5	172664605	GT	G	-6.527	375.2	Epiphora	sense organs
5	172664605	GT	G	-6.466	313	Pervasive developmental disorders	mental disorders
14	23861811	A	G	-6.444	789	Nausea and vomiting	symptoms
5	172673979	TA	T	-6.429	759.1	Anomalies of endocrine glands, congenital	congenital anomalies
5	172644265	C	T	-6.429	520	Disorders of tooth development	digestive
14	23861811	A	G	-6.404	695.3	Rosacea	dermatologic
5	172658139	C	A	-6.371	751.2	Congenital anomalies of urinary system	congenital anomalies
5	172644265	C	T	-6.327	520.2	Disturbances in tooth eruption	digestive
5	172673319	T	C	-6.269	241.1	Nontoxic uninodular goiter	endocrine/metabolic
14	23861811	A	G	-6.241	508	Pulmonary collapse; interstitial and compensatory emphysema	respiratory
5	172664605	GT	G	-6.206	340.1	Migrain with aura	neurological
5	172644265	C	T	-6.194	941	Adverse reaction to serum or vaccine	injuries & poisonings
5	172645559	T	TTTA	-6.187	425.11	Hypertrophic obstructive cardiomyopathy	circulatory system
14	23861811	A	G	-6.186	702.1	Actinic keratosis	dermatologic
5	172673979	TA	T	-6.134	276.13	Hyperpotassemia	endocrine/metabolic
5	172675034	A	G	-6.103	603.1	Hydrocele	genitourinary
5	172673319	T	C	-6.063	283	Acquired hemolytic anemias	hematopoietic
5	172675594	T	C	-6.024	740.2	Osteoarthrosis, generalized	musculoskeletal
14	23861811	A	G	-5.994	41.4	E. coli	infectious diseases
14	23888183	C	T	-5.98	366	Cataract	sense organs

### Sheet: Recurrent AF
chr	pos	ref	alt	log10(pval)	phecode	phestring	category
9	97713459	C	A	-40.35	427.2	Atrial fibrillation and flutter	circulatory system
17	37983492	T	C	-35.21	495	Asthma	respiratory
9	97807233	C	T	-27.05	427	Cardiac dysrhythmias	circulatory system
17	45013271	T	C	-20	401	Hypertension	circulatory system
17	45013271	T	C	-19.99	401.1	Essential hypertension	circulatory system
3	38785809	G	T	-19.3	426.21	First degree AV block	circulatory system
3	38785809	G	T	-14.84	426.2	Atrioventricular [AV] block	circulatory system
2	201163234	TGAA	T	-12.87	296	Mood disorders	mental disorders
2	201229473	G	A	-12.54	418.1	Precordial pain	circulatory system
3	38767315	T	C	-11.63	427.9	Palpitations	circulatory system
11	128771282	AAC	A	-10.68	401.2	Hypertensive heart and/or renal disease	circulatory system
11	128785307	G	A	-10.09	80	Postoperative infection	infectious diseases
1	203049676	A	G	-10.06	735.23	Hallux rigidus	musculoskeletal
2	201109553	G	A	-9.948	564	Functional digestive disorders	digestive
11	128785307	G	A	-9.669	41.1	Staphylococcus infections	infectious diseases
3	12842223	T	G	-9.639	425	Cardiomyopathy	circulatory system
2	201171191	C	G	-9.62	428	Congestive heart failure; nonhypertensive	circulatory system
2	201171191	C	G	-9.617	428.2	Heart failure NOS	circulatory system
11	128794753	G	A	-9.542	306	Other mental disorder	mental disorders
3	12842223	T	G	-9.488	425.1	Primary/intrinsic cardiomyopathies	circulatory system
2	201179230	ACTGCT	A	-9.475	296.1	Bipolar	mental disorders
9	97537982	G	C	-9.472	550.2	Diaphragmatic hernia	digestive
1	203043246	A	G	-9.464	722.1	Displacement of intervertebral disc	musculoskeletal
17	45013271	T	C	-9.458	512	Other symptoms of respiratory system	respiratory
2	201206706	C	T	-9.455	362.7	Hereditary retinal dystrophies	sense organs
2	201109553	G	A	-9.388	244.4	Hypothyroidism NOS	endocrine/metabolic
2	201206706	C	T	-9.364	250.7	Diabetic retinopathy	endocrine/metabolic
11	128771636	C	A	-9.313	733.8	Malunion and nonunion of fracture	musculoskeletal
9	97539488	A	G	-9.274	530.11	GERD	digestive
2	201229473	G	A	-9.244	418	Nonspecific chest pain	circulatory system
11	128771282	AAC	A	-9.146	401.22	Hypertensive chronic kidney disease	circulatory system
2	201109553	G	A	-8.968	244	Hypothyroidism	endocrine/metabolic
11	128767957	T	C	-8.872	117	Mycoses	infectious diseases
3	38785809	G	T	-8.799	704	Diseases of hair and hair follicles	dermatologic
9	97486236	T	C	-8.712	726.3	Bursitis	musculoskeletal
1	203034309	G	A	-8.706	227.3	Benign neoplasm of pituitary gland and craniopharyngeal duct (pouch)	neoplasms
9	97476118	TG	T	-8.68	760	Back pain	symptoms
1	203043246	A	G	-8.653	627.3	Postmenopausal atrophic vaginitis	genitourinary
17	45017193	G	A	-8.628	276.13	Hyperpotassemia	endocrine/metabolic
1	116310298	T	C	-8.538	300.8	Acute reaction to stress	mental disorders
11	128764570	G	A	-8.455	972	Poisoning by agents primarily affecting the cardiovascular system	injuries & poisonings
17	37985801	A	G	-8.268	702	Degenerative skin conditions and other dermatoses	dermatologic
17	45017193	G	A	-8.157	427.4	Cardiac arrest and ventricular fibrillation	circulatory system
17	45017193	G	A	-8.139	427.42	Cardiac arrest	circulatory system
1	203040740	T	C	-8.097	427.11	Paroxysmal supraventricular tachycardia	circulatory system
7	150655643	G	A	-8.087	473.1	Chronic laryngitis	respiratory
11	20011445	T	C	-8.042	280	Iron deficiency anemias	hematopoietic
11	20011445	T	C	-8.042	280.1	Iron deficiency anemias, unspecified or not due to blood loss	hematopoietic
11	128767957	T	C	-8.006	426.91	Cardiac pacemaker in situ	circulatory system
3	38770639	C	G	-7.988	426	Cardiac conduction disorders	circulatory system
6	18210109	G	A	-7.984	526.9	Jaw disease NOS	digestive
3	111572720	CA	C	-7.957	316	Substance addiction and disorders	mental disorders
2	201198623	CATT	C	-7.792	459.9	Circulatory disease NEC	circulatory system
2	201232862	C	G	-7.761	362.3	Other nondiabetic retinopathy	sense organs
11	20010513	G	A	-7.743	216	Benign neoplasm of skin	neoplasms
3	111571600	GACACAC	G	-7.697	376	Disorders of the orbit	sense organs
9	97627767	A	G	-7.677	427.1	Paroxysmal tachycardia, unspecified	circulatory system
2	201170582	A	T	-7.641	540.1	Appendicitis	digestive
3	38771925	C	G	-7.628	803.2	Fracture of radius and ulna	injuries & poisonings
1	203031369	G	C	-7.586	411.9	Other acute and subacute forms of ischemic heart disease	circulatory system
2	201171191	C	G	-7.543	411	Ischemic Heart Disease	circulatory system
17	45017193	G	A	-7.533	870	Open wounds of head; neck; and trunk	injuries & poisonings
2	201206706	C	T	-7.493	378.2	Nystagmus and other irregular eye movements	sense organs
9	97669316	G	T	-7.486	289.4	Lymphadenitis	hematopoietic
9	97723266	G	A	-7.395	596	Other disorders of bladder	genitourinary
17	37985801	A	G	-7.389	555.1	Regional enteritis	digestive
3	38710315	T	C	-7.378	41.2	Streptococcus infection	infectious diseases
3	111587245	C	T	-7.378	411.2	Myocardial infarction	circulatory system
17	37983492	T	C	-7.33	735.1	Flat foot	musculoskeletal
2	201160699	T	C	-7.326	364.4	Corneal degenerations	sense organs
2	61457996	A	C	-7.263	285.1	Acute posthemorrhagic anemia	hematopoietic
17	37985801	A	G	-7.232	208	Benign neoplasm of colon	neoplasms
3	111608240	C	CT	-7.229	706	Diseases of sebaceous glands	dermatologic
17	37985801	A	G	-7.214	293	Symptoms involving head and neck	mental disorders
2	201109553	G	A	-7.212	458.9	Hypotension NOS	circulatory system
2	201229473	G	A	-7.204	509.8	Dependence on respirator [Ventilator] or supplemental oxygen	respiratory
17	37985801	A	G	-7.202	938	Dermatitis due to solar radiation	dermatologic
3	38687369	T	C	-7.177	740.12	Osteoarthrosis, localized, secondary	musculoskeletal
1	116309200	C	T	-7.173	465.4	Acute laryngitis and tracheitis	respiratory
9	97477793	C	T	-7.168	394.2	Mitral valve disease	circulatory system
11	128771282	AAC	A	-7.146	379.2	Disorders of vitreous body	sense organs
11	128785307	G	A	-7.132	430.3	Subdural hemorrhage	circulatory system
1	203021807	A	G	-7.127	536	Disorders of function of stomach	digestive
11	128767957	T	C	-7.098	458.2	Iatrogenic hypotension	circulatory system
7	150655643	G	A	-7.094	189	Cancer of urinary organs (incl. kidney and bladder)	neoplasms
3	38767315	T	C	-7.084	798	Malaise and fatigue	symptoms
9	97638018	T	A	-7.006	765	Cervical radiculitis	symptoms
2	201177653	G	A	-6.975	250.23	Type 2 diabetes with ophthalmic manifestations	endocrine/metabolic
17	37983492	T	C	-6.97	526.41	Temporomandibular joint disorder, unspecified	digestive
7	150655643	G	A	-6.899	365.11	Primary open angle glaucoma	sense organs
3	111571600	GACACAC	G	-6.886	550.4	Umbilical hernia	digestive

### Sheet: Common AF
chr	pos	ref	alt	pval	log10(pval)	phestring	category
14	64734567	A	C	-7.967	2023-06-08	Viral Enteritis	infectious diseases
4	111605179	T	TG	-10.14	38	Septicemia	infectious diseases
16	73048201	AT	A	-10.66	41.4	E. coli	infectious diseases
7	115996856	A	G	-7.857	70.9	Hepatitis NOS	infectious diseases
16	73025093	C	T	-8.469	71	Human immunodeficiency virus [HIV] disease	infectious diseases
12	114808097	G	A	-8.152	81	Infection/inflammation of internal prosthetic device; implant; and graft	infectious diseases
4	111552060	C	G	-7.953	110	Dermatophytosis / Dermatomycosis	infectious diseases
4	111552060	C	G	-7.931	110.1	Dermatophytosis	infectious diseases
1	154992955	T	C	-10.13	145.3	Cancer of major salivary glands	neoplasms
4	111650833	A	G	-9.333	165	Cancer within the respiratory system	neoplasms
4	111650833	A	G	-8.281	165.1	Cancer of bronchus; lung	neoplasms
1	154992955	T	C	-13.74	172	Skin cancer	neoplasms
1	154834546	A	C	-9.355	172.1	Melanomas of skin, dx or hx	neoplasms
1	154992955	T	C	-9.03	172.2	Other non-epithelial cancer of skin	neoplasms
4	111677862	G	C	-8.099	172.3	Carcinoma in situ of skin	neoplasms
2	179583398	T	C	-9.717	184	Cancer of other female genital organs	neoplasms
2	179591260	C	CAA	-8.347	184.1	Malignant neoplasm of ovary and other uterine adnexa	neoplasms
1	154980351	C	T	-7.923	185	Cancer of prostate	neoplasms
1	154988957	A	G	-8.715	197	Chemotherapy	neoplasms
12	114776282	A	G	-9.54	198.1	Secondary malignancy of lymph nodes	neoplasms
16	2003016	G	A	-9.628	200.1	Polycythemia vera	neoplasms
1	154887784	C	CA	-8.179	204.21	Myeloid leukemia, acute	neoplasms
16	72983632	GA	G	-7.788	218.1	Uterine leiomyoma	neoplasms
5	137788974	C	A	-11.34	227.1	Benign neoplasm of adrenal gland	neoplasms
4	111681945	G	A	-11.04	246	Other disorders of thyroid	endocrine/metabolic
4	111580173	T	G	-7.873	250.21	Type 2 diabetes with ketoacidosis	endocrine/metabolic
1	170170859	A	G	-9.125	250.24	Type 2 diabetes with neurological manifestations	endocrine/metabolic
5	137784254	C	T	-9.925	250.42	Other abnormal glucose	endocrine/metabolic
1	170170859	A	G	-7.732	250.6	Polyneuropathy in diabetes	endocrine/metabolic
16	73067999	TA	T	-10.99	253.11	Acromegaly and gigantism	endocrine/metabolic
1	154901250	A	AAAAT	-11.89	255	Disorders of adrenal glands	endocrine/metabolic
4	111646618	A	G	-7.855	255.1	Adrenal hyperfunction	endocrine/metabolic
12	114827707	A	G	-9.605	259	Other endocrine disorders	endocrine/metabolic
1	154814992	A	T	-11.24	260	Protein-calorie malnutrition	endocrine/metabolic
4	111639446	T	C	-8.043	261	Vitamin deficiency	endocrine/metabolic
7	116220532	G	A	-7.765	272.13	Mixed hyperlipidemia	endocrine/metabolic
16	73051620	C	T	-11.55	274	Gout and other crystal arthropathies	endocrine/metabolic
16	73051620	C	T	-11.26	274.1	Gout	endocrine/metabolic
4	111495422	G	A	-8.456	275.1	Disorders of iron metabolism	hematopoietic
14	64709123	CA	C	-8.442	275.3	Disorders of magnesium metabolism	endocrine/metabolic
14	64667337	T	C	-8.965	276	Disorders of fluid, electrolyte, and acid-base balance	endocrine/metabolic
14	64709123	CA	C	-10.78	276.1	Electrolyte imbalance	endocrine/metabolic
1	170592126	C	A	-8.48	276.14	Hypopotassemia	endocrine/metabolic
1	154817008	C	T	-7.977	276.4	Acid-base balance disorder	endocrine/metabolic
1	170126773	CA	C	-8.309	277.4	Disorders of bilirubin excretion	endocrine/metabolic
5	137406475	C	T	-9.615	279.7	Other immunological findings	endocrine/metabolic
7	116186587	T	TA	-9.63	281	Other deficiency anemia	hematopoietic
7	116186587	T	TA	-8.433	281.1	Megaloblastic anemia	hematopoietic
7	116186587	T	TA	-9.156	281.11	Pernicious anemia	hematopoietic
7	116186587	T	TA	-7.737	281.12	Other vitamin B12 deficiency anemia	hematopoietic
1	170193825	G	C	-7.709	284	Aplastic anemia	hematopoietic
1	170178132	G	T	-30.66	286	Coagulation defects	hematopoietic
1	169695491	T	A	-42.34	286.1	Congenital coagulation defects	hematopoietic
1	169695491	T	A	-48.65	286.12	Congenital deficiency of other clotting factors (including factor VII)	hematopoietic
1	170178132	G	T	-31.47	286.6	Defibrination syndrome	hematopoietic
4	111495422	G	A	-7.924	289	Other diseases of blood and blood-forming organs	hematopoietic
12	114827707	A	G	-8.267	296	Mood disorders	mental disorders
1	154831212	CT	C	-8.167	296.2	Depression	mental disorders
1	154831212	CT	C	-8.104	296.22	Major depressive disorder	mental disorders
4	111712584	A	ATTTGTGTGTGTGTG	-10.26	297	Suicidal ideation or attempt	mental disorders
4	111712584	A	ATTTGTGTGTGTGTG	-9.514	297.2	Suicide or self-inflicted injury	mental disorders
5	137778549	CA	C	-8.291	300.3	Obsessive-compulsive disorders	mental disorders
16	73045225	T	C	-7.885	301	Personality disorders	mental disorders
4	111662573	G	T	-7.831	303	Psychogenic and somatoform disorders	mental disorders
4	111662573	G	T	-7.775	303.4	Somatoform disorder	mental disorders
6	16415751	G	A	-10.72	304	Adjustment reaction	mental disorders
7	116198621	G	A	-8.089	333.4	Torsion dystonia	neurological
6	149413519	G	A	-12.75	334	Degenerative disease of the spinal cord	neurological
1	154837796	T	C	-9.907	335	Multiple sclerosis	neurological
4	111745599	A	G	-8.825	341	Other demyelinating diseases of central nervous system	neurological
10	105308088	C	CT	-8.794	345.1	Epilepsy	neurological
7	116186587	T	TA	-8.863	345.12	Partial epilepsy	neurological
1	154834546	A	C	-10.44	357	Inflammatory and toxic neuropathy	neurological
16	73046957	C	T	-8.723	359.1	Muscular dystrophies	neurological
7	116153025	A	C	-15.57	365	Glaucoma	sense organs
7	116154831	G	T	-9.093	365.1	Open-angle glaucoma	sense organs
7	116154831	G	T	-9.337	365.11	Primary open angle glaucoma	sense organs
7	116225704	T	C	-12.02	366	Cataract	sense organs
7	116130983	G	A	-11.72	366.2	Senile cataract	sense organs
7	116226422	G	A	-11.49	367.1	Myopia	sense organs
16	73069888	T	C	-8.502	369	Infection of the eye	sense organs
16	73058423	G	A	-8.896	369.5	Conjunctivitis, infectious	sense organs
1	170649279	G	A	-8.296	370	Keratitis	sense organs
7	116186587	T	TA	-7.939	370.1	Corneal ulcer	sense organs
7	116200587	C	T	-9.071	375	Disorders of lacrimal system	sense organs
4	111580136	A	G	-9.17	375.2	Epiphora	sense organs
7	116155977	C	A	-7.924	379.3	Aphakia and other disorders of lens	sense organs
4	111665916	T	C	-12.07	385	Other disorders of middle ear and mastoid	sense organs
4	111665916	T	C	-9.346	385.3	Cholesteatoma	sense organs
10	105488647	G	T	-10.32	385.5	Tympanosclerosis and middle ear disease related to otitis media	sense organs
4	111608777	C	G	-8.177	386.2	Peripheral or central vertigo	sense organs
1	154844853	AACACACAC	A	-7.971	386.3	Labyrinthitis	sense organs
4	111679136	A	G	-11.2	394	Rheumatic disease of the heart valves	circulatory system
4	111669220	T	C	-11.45	394.2	Mitral valve disease	circulatory system
4	111612475	G	C	-8.688	395	Heart valve disorders	circulatory system
4	111605179	T	TG	-7.812	395.1	Nonrheumatic mitral valve disorders	circulatory system
4	111602121	T	G	-7.939	395.6	Heart valve replaced	circulatory system
1	154831212	CT	C	-10.18	396	Abnormal heart sounds	circulatory system
1	170193825	G	C	-11.4	401	Hypertension	circulatory system
1	170193825	G	C	-11.03	401.1	Essential hypertension	circulatory system
4	111781006	T	A	-7.866	401.2	Hypertensive heart and/or renal disease	circulatory system
10	105466957	AT	A	-9.183	401.21	Hypertensive heart disease	circulatory system
4	111781006	T	A	-8.266	401.22	Hypertensive chronic kidney disease	circulatory system
7	116017788	A	G	-9.157	401.3	Other hypertensive complications	circulatory system
4	111680202	T	A	-12.55	411	Ischemic Heart Disease	circulatory system
5	137778549	CA	C	-10.94	411.4	Coronary atherosclerosis	circulatory system
4	111718067	G	A	-9.147	411.8	Other chronic ischemic heart disease, unspecified	circulatory system
4	111682891	G	A	-10.44	414	Other forms of chronic heart disease	circulatory system
10	105498738	G	GA	-8.158	415.2	Chronic pulmonary heart disease	circulatory system
1	170185641	C	G	-9.137	416	Cardiomegaly	circulatory system
1	170366124	T	C	-11.03	418	Nonspecific chest pain	circulatory system
4	111503968	T	A	-8.027	420.3	Endocarditis	circulatory system
4	111667360	C	CT	-9.636	425	Cardiomyopathy	circulatory system
4	111667360	C	CT	-8.766	425.1	Primary/intrinsic cardiomyopathies	circulatory system
4	111697815	TG	T	-15.44	426	Cardiac conduction disorders	circulatory system
5	137553119	A	AT	-8.613	426.2	Atrioventricular [AV] block	circulatory system
7	116186241	A	G	-9.379	426.21	First degree AV block	circulatory system
2	179562140	T	C	-10.56	426.25	Other heart block	circulatory system
1	170573814	T	C	-9.393	426.32	Left bundle branch block	circulatory system
7	116226422	G	A	-9.045	426.4	Anomalous atrioventricular excitation	circulatory system
4	111682891	G	A	-16.51	426.9	Cardiac pacemaker/device in situ	circulatory system
4	111682891	G	A	-17.5	426.91	Cardiac pacemaker in situ	circulatory system
4	111718067	G	A	-221.8	427	Cardiac dysrhythmias	circulatory system
7	116155977	C	A	-12.31	427.1	Paroxysmal tachycardia, unspecified	circulatory system
16	73059159	C	A	-12.54	427.11	Paroxysmal supraventricular tachycardia	circulatory system
4	111718067	G	A	-394.3	427.2	Atrial fibrillation and flutter	circulatory system
12	24762501	A	C	-17.04	427.3	Other specified cardiac dysrhythmias	circulatory system
14	64738394	G	A	-8.285	427.5	Arrhythmia (cardiac) NOS	circulatory system
4	111697815	TG	T	-18.37	427.8	Sinoatrial node dysfunction (Bradycardia)	circulatory system
4	111595776	A	G	-13.69	427.9	Palpitations	circulatory system
4	111667360	C	CT	-20.48	428	Congestive heart failure; nonhypertensive	circulatory system
4	111665783	T	C	-11.09	428.1	Congestive heart failure (CHF) NOS	circulatory system
4	111667360	C	CT	-20.52	428.2	Heart failure NOS	circulatory system
4	111663933	C	T	-15.67	433	Cerebrovascular disease	circulatory system
4	111665916	T	C	-13.39	433.2	Occlusion of cerebral arteries	circulatory system
4	111612804	T	C	-8.734	433.3	Cerebral ischemia	circulatory system
12	114814286	T	G	-8.305	433.5	Cerebral aneurysm	circulatory system
12	114808546	CT	C	-8.629	443	Peripheral vascular disease	circulatory system
5	137679078	A	T	-8.554	447.1	Stricture of artery	circulatory system
1	170171598	A	G	-20.55	451	Phlebitis and thrombophlebitis	circulatory system
1	170171598	A	G	-22.33	451.2	Phlebitis and thrombophlebitis of lower extremities	circulatory system
1	170617306	G	T	-9.242	455	Hemorrhoids	circulatory system
4	111618547	C	G	-9.574	458	Hypotension	circulatory system
4	111624540	C	T	-7.743	458.1	Orthostatic hypotension	circulatory system
7	116201897	TAGAG	T	-7.87	458.2	Iatrogenic hypotension	circulatory system
4	111608777	C	G	-8.998	458.9	Hypotension NOS	circulatory system
4	111746646	C	T	-9.004	459.1	Hemorrhage NOS	circulatory system
1	170082769	C	T	-9.426	459.9	Circulatory disease NEC	circulatory system
10	105498738	G	GA	-9.431	465	Acute upper respiratory infections of multiple or unspecified sites	respiratory
10	105485941	T	C	-11.04	465.2	Acute pharyngitis	respiratory
4	111639446	T	C	-8.082	477	Epistaxis or throat hemorrhage	respiratory
14	64651663	C	A	-8.654	480	Pneumonia	respiratory
1	170083991	A	G	-8.01	480.11	Pneumococcal pneumonia	respiratory
7	116156023	C	G	-7.711	480.5	Bronchopneumonia and lung abscess	respiratory
5	137021606	T	A	-8.236	495	Asthma	respiratory
4	111617577	A	T	-8.876	510	Other diseases of lung	respiratory
16	73079089	G	A	-8.639	512.1	Wheezing	respiratory
16	73037558	C	T	-7.859	514	Abnormal findings examination of lungs	respiratory
15	73653485	A	G	-8.046	522.5	Periapical abscess	digestive
5	137612484	T	TAG	-8.777	526.5	Inflammatory conditions of jaw	digestive
16	73008248	A	C	-7.766	530.1	Esophagitis, GERD and related diseases	digestive
16	73081604	C	T	-8.517	531	Peptic ulcer (excl. esophageal)	digestive
16	73102243	C	T	-7.837	531.3	Duodenal ulcer	digestive
4	111720819	A	G	-49.49	540	Appendiceal conditions	digestive
4	111720819	A	G	-47.92	540.1	Appendicitis	digestive
4	111724501	T	C	-41.99	540.11	Acute appendicitis	digestive
4	111596360	G	A	-8.185	555.2	Ulcerative colitis	digestive
4	111679321	T	G	-8.249	564.9	Personal history of diseases of digestive system	digestive
7	116006382	A	AT	-10.32	568	Other disorders of peritoneum	digestive
7	116006382	A	AT	-9.067	568.1	Peritoneal adhesions (postoperative) (postinfection)	digestive
1	170083991	A	G	-8.692	573.3	Hepatomegaly	digestive
1	154900721	T	C	-11.71	574.2	Calculus of bile duct	digestive
16	73013795	C	T	-8.116	578	Gastrointestinal hemorrhage	digestive
4	111720997	T	G	-9.47	586	Other disorders of the kidney and ureters	genitourinary
7	116226422	G	A	-8.811	586.1	Anatomical abnormatilies of kidney and ureters	genitourinary
4	111719408	G	A	-7.719	586.2	Cyst of kidney, acquired	genitourinary
4	111722809	G	A	-8.775	587	Kidney replaced by transpant	genitourinary
14	64674981	T	C	-10.13	592.12	Chronic cystitis	genitourinary
1	170636079	A	T	-9.118	597	Other disorders of urethra and urinary tract	genitourinary
10	105549288	TAC	T	-8.481	601.12	Chronic prostatitis	genitourinary
1	170617732	C	G	-8.642	610.8	Other specified benign mammary dysplasias	genitourinary
16	73013482	T	C	-8.204	613.1	Inflammatory disease of breast	genitourinary
4	111613638	C	T	-8.266	614.4	Inflammatory diseases of uterus, except cervix	genitourinary
10	105324170	A	G	-7.782	617	Disorders secondary to childbirth, surgery, trauma	genitourinary
7	116120874	C	CT	-9.045	622	Polyp of female genital organs	genitourinary
7	116120874	C	CT	-10.03	622.1	Polyp of corpus uteri	genitourinary
5	137018680	G	A	-9.286	625	Pain and other symptoms associated with female genital organs	genitourinary
14	64651663	C	A	-9.325	626	Disorders of menstruation and other abnormal bleeding from female genital tract	genitourinary
14	64651663	C	A	-11.91	626.1	Irregular menstrual cycle/bleeding	genitourinary
5	137591919	T	TA	-7.833	626.2	Dysmenorrhea	genitourinary
10	105334141	G	GT	-7.705	627.3	Postmenopausal atrophic vaginitis	genitourinary
4	111507152	AT	A	-7.742	635.3	Placenta previa and abruptio placenta	pregnancy complications
16	72998236	A	G	-11.05	644	Anemia during pregnancy	pregnancy complications
4	111503968	T	A	-7.757	645	Late pregnancy and failed induction	pregnancy complications
1	154878845	C	CT	-7.895	649	Other conditions or status of the mother complicating pregnancy, childbirth, or the puerperium	pregnancy complications
4	111612793	G	T	-8.999	653	Problems associated with amniotic cavity and membranes	pregnancy complications
10	105527578	T	TTTG	-7.832	654.1	Abnormality of organs and soft tissues of pelvis complicating pregnancy, childbirth, or the puerperium	pregnancy complications
1	154988957	A	G	-7.844	689	Disorder of skin and subcutaneous tissue NOS	dermatologic
4	111611208	A	C	-9.331	704	Diseases of hair and hair follicles	dermatologic
7	116171510	A	G	-8.643	705	Disorders of sweat glands	dermatologic
10	105321881	C	T	-7.707	709.2	Sicca syndrome	dermatologic
7	116201967	GATAGAA	G	-7.744	711.1	Pyogenic arthritis	musculoskeletal
4	111727729	A	G	-8.139	713	Arthropathy associated with other disorders classified elsewhere	musculoskeletal
16	73022497	A	C	-7.964	714	Rheumatoid arthritis and other inflammatory polyarthropathies	musculoskeletal
1	154879788	A	T	-11.23	716	Other arthropathies	musculoskeletal
1	154879788	A	T	-11.59	716.9	Arthropathy NOS	musculoskeletal
2	179580583	T	C	-10.02	717	Polymyalgia Rheumatica	musculoskeletal
10	105337994	T	C	-7.734	727.1	Synovitis and tenosynovitis	musculoskeletal
14	64792764	G	T	-8.808	728	Disorders of muscle, ligament, and fascia	musculoskeletal
10	105533201	CT	C	-8.881	728.2	Laxity of ligament or hypermobility syndrome	musculoskeletal
14	64792764	G	T	-9.071	728.7	Fasciitis	musculoskeletal
14	64792764	G	T	-8.702	728.71	Contracture of palmar fascia [Dupuytren's disease]	musculoskeletal
4	111503968	T	A	-9.071	729	Other disorders of soft tissues	musculoskeletal
4	111576948	C	T	-9.304	733.2	Cyst of bone	musculoskeletal
1	170126773	CA	C	-9.037	735.21	Hammer toe (acquired)	musculoskeletal
16	73025482	G	A	-7.941	737	Curvature of spine	musculoskeletal
16	73026439	G	T	-9.704	737.3	Kyphoscoliosis and scoliosis	musculoskeletal
1	170285397	C	G	-7.946	738	Other acquired musculoskeletal deformity	musculoskeletal
1	170285397	C	G	-7.845	738.4	Acquired spondylolisthesis	musculoskeletal
10	105476045	T	G	-8.307	740	Osteoarthrosis	musculoskeletal
1	154988957	A	G	-8.646	745	Pain in joint	musculoskeletal
4	111781006	T	A	-10.89	747	Cardiac and circulatory congenital anomalies	congenital anomalies
14	64792764	G	T	-9.372	747.1	Cardiac congenital anomalies	congenital anomalies
10	105533201	CTTTT	C	-8.927	771.1	Swelling of limb	symptoms
1	154815257	C	A	-9.046	773	Pain in limb	symptoms
4	111550515	T	C	-9.519	800.1	Fracture of neck of femur	injuries & poisonings
16	73074372	G	C	-8.247	800.2	Fracture of unspecified part of femur	injuries & poisonings
1	154975068	TG	T	-8.439	803.2	Fracture of radius and ulna	injuries & poisonings
1	170592126	C	A	-8.025	870	Open wounds of head; neck; and trunk	injuries & poisonings
1	170590567	G	T	-11.66	907	Injuries to the nervous system	injuries & poisonings
7	116043524	A	G	-10.12	930	Allergic reaction to food	injuries & poisonings
5	137717651	CT	C	-8.594	962	Poisoning by hormones and synthetic substitutes	injuries & poisonings
1	154819359	A	C	-8.152	965	Poisoning by analgesics, antipyretics, and antirheumatics	injuries & poisonings
4	111726847	C	T	-10.34	971	Poisoning by drugs primarily affecting the autonomic nervous system	injuries & poisonings
1	170168487	T	C	-8.168	1005	Other symptoms	injuries & poisonings
4	111552398	T	C	-8.492	1015	Effects of other external causes	injuries & poisonings

### Sheet: Single MI
chr	pos	ref	alt	log10(pval)	phecode	phestring	category
19	45392254	C	T	-279.1	290.1	Dementias	mental disorders
19	45392254	C	T	-207.4	290	Delirium dementia and amnestic and other cognitive disorders	mental disorders
19	45392254	C	T	-204.7	290.11	Alzheimer's disease	mental disorders
19	45392254	C	T	-138.5	272.1	Hyperlipidemia	endocrine/metabolic
19	45392254	C	T	-137.8	272	Disorders of lipoid metabolism	endocrine/metabolic
12	111884608	T	C	-136.3	244.4	Hypothyroidism NOS	endocrine/metabolic
12	111884608	T	C	-136	244	Hypothyroidism	endocrine/metabolic
19	45392254	C	T	-134.9	272.11	Hypercholesterolemia	endocrine/metabolic
7	150690176	C	T	-78.28	401	Hypertension	circulatory system
7	150690176	C	T	-77.69	401.1	Essential hypertension	circulatory system
19	45392254	C	T	-50.29	290.16	Vascular dementia	mental disorders
19	45392254	C	T	-43.91	290.2	Delirium due to conditions classified elsewhere	mental disorders
21	35593827	G	A	-42.43	411.8	Other chronic ischemic heart disease, unspecified	circulatory system
21	35593827	G	A	-39.2	411	Ischemic Heart Disease	circulatory system
19	45392254	C	T	-31.8	292	Neurological disorders	mental disorders
19	45392254	C	T	-27.26	292.4	Altered mental status	mental disorders
12	111884608	T	C	-24.75	557.1	Celiac disease	digestive
12	111884608	T	C	-19.73	557	Intestinal malabsorption (non-celiac)	digestive
12	112007756	C	T	-16.19	800.2	Fracture of unspecified part of femur	injuries & poisonings
12	112007756	C	T	-15.05	198	Secondary malignant neoplasm	neoplasms
19	45392254	C	T	-14.65	331	Other cerebral degenerations	neurological
19	45392254	C	T	-14.14	571	Chronic liver disease and cirrhosis	digestive
19	45392254	C	T	-13.34	1002	Symptoms concerning nutrition, metabolism, and development	injuries & poisonings
12	111884608	T	C	-13.22	854	Complications of cardiac/vascular device, implant, and graft	injuries & poisonings
7	150690176	C	T	-13.05	433.3	Cerebral ischemia	circulatory system
19	45392254	C	T	-12.93	331.9	Cerebral degeneration, unspecified	neurological
12	111973358	A	G	-12.79	153	Colorectal cancer	neoplasms
12	111884608	T	C	-12.59	200	Myeloproliferative disease	neoplasms
12	111910219	A	G	-12.57	198.1	Secondary malignancy of lymph nodes	neoplasms
7	150690176	C	T	-12.52	433	Cerebrovascular disease	circulatory system
12	111932800	C	T	-12.45	459.9	Circulatory disease NEC	circulatory system
12	111910219	A	G	-12.32	174.11	Malignant neoplasm of female breast	neoplasms
12	111833788	G	A	-12.09	433.11	Occlusion of cerebral arteries, with cerebral infarction	circulatory system
12	111907431	A	AC	-11.92	174.1	Breast cancer [female]	neoplasms
12	111910219	A	G	-11.8	174	Breast cancer	neoplasms
19	45387596	G	A	-11.79	411.9	Other acute and subacute forms of ischemic heart disease	circulatory system
19	45392254	C	T	-11.7	276.1	Electrolyte imbalance	endocrine/metabolic
19	45392254	C	T	-11.29	571.5	Other chronic nonalcoholic liver disease	digestive
12	111973358	A	G	-11.2	250.1	Type 1 diabetes	endocrine/metabolic
12	112850727	CAAAT	C	-11.07	851	Complications of transplants and reattached limbs	injuries & poisonings
12	111833788	G	A	-11.06	208	Benign neoplasm of colon	neoplasms
12	112850727	CAAAT	C	-10.28	426	Cardiac conduction disorders	circulatory system
12	111826477	A	AAATT	-10.13	195	Cancer, suspected or other	neoplasms
12	112618346	A	C	-10.11	480.11	Pneumococcal pneumonia	respiratory
2	203833018	G	A	-10.04	716	Other arthropathies	musculoskeletal
2	203833018	G	A	-10.03	716.9	Arthropathy NOS	musculoskeletal
7	150690176	C	T	-9.767	433.31	Transient cerebral ischemia	circulatory system
12	111826477	A	AAATT	-9.708	195.1	Malignant neoplasm, other	neoplasms
12	111884608	T	C	-9.543	696.4	Psoriasis	dermatologic
12	112007756	C	T	-9.455	537	Other disorders of stomach and duodenum	digestive
12	111833788	G	A	-9.422	289	Other diseases of blood and blood-forming organs	hematopoietic
12	112007756	C	T	-9.317	747.1	Cardiac congenital anomalies	congenital anomalies
12	111884608	T	C	-9.303	696	Psoriasis and related disorders	dermatologic
19	45392254	C	T	-9.144	870	Open wounds of head; neck; and trunk	injuries & poisonings
12	111833788	G	A	-9.088	800.1	Fracture of neck of femur	injuries & poisonings
19	45395909	C	G	-9.084	433.1	Occlusion and stenosis of precerebral arteries	circulatory system
12	111973358	A	G	-9.068	550.2	Diaphragmatic hernia	digestive
12	112618346	A	C	-9.032	306	Other mental disorder	mental disorders
12	111910219	A	G	-9.001	731	Osteitis deformans and osteopathies associated with other disorders classified elsewhere	musculoskeletal
7	150690176	C	T	-8.931	433.12	Cerebral atherosclerosis	circulatory system
12	112618346	A	C	-8.906	426.32	Left bundle branch block	circulatory system
12	111833788	G	A	-8.799	250.24	Type 2 diabetes with neurological manifestations	endocrine/metabolic
12	111826477	A	AAATT	-8.731	242	Thyrotoxicosis with or without goiter	endocrine/metabolic
12	111932800	C	T	-8.731	474.2	Chronic tonsillitis and adenoiditis	respiratory
12	111904371	T	A	-8.71	443	Peripheral vascular disease	circulatory system
12	111907431	A	AC	-8.647	175	Acquired absence of breast	neoplasms
19	45395909	C	G	-8.637	291.4	Specific nonpsychotic mental disorders due to brain damage	mental disorders
12	111907431	A	AC	-8.553	395.2	Nonrheumatic aortic valve disorders	circulatory system
2	203798365	TC	T	-8.502	714.1	Rheumatoid arthritis	musculoskeletal
12	112618346	A	C	-8.498	334.1	Spinocerebellar disease	neurological
19	45394336	T	C	-8.478	285	Other anemias	hematopoietic
12	111833788	G	A	-8.366	451.2	Phlebitis and thrombophlebitis of lower extremities	circulatory system
2	203798365	TC	T	-8.363	496	Chronic airway obstruction	respiratory
12	111833788	G	A	-8.339	443.9	Peripheral vascular disease, unspecified	circulatory system
2	203664929	C	G	-8.291	442.1	Aortic aneurysm	circulatory system
19	45392254	C	T	-8.276	276	Disorders of fluid, electrolyte, and acid-base balance	endocrine/metabolic
12	111973358	A	G	-8.241	428	Congestive heart failure; nonhypertensive	circulatory system
12	112850727	CAAAT	C	-8.239	507	Pleurisy; pleural effusion	respiratory
2	203679183	C	T	-8.236	433.2	Occlusion of cerebral arteries	circulatory system
2	204056678	T	C	-8.209	561.1	Diarrhea	digestive
12	111865049	C	G	-8.2	395.6	Heart valve replaced	circulatory system
12	111973358	A	G	-8.175	428.2	Heart failure NOS	circulatory system
12	112007756	C	T	-8.164	800	Fracture of lower limb	injuries & poisonings
2	203664929	C	G	-8.141	501	Pneumonitis due to inhalation of food or vomitus	respiratory
12	111910219	A	G	-8.133	571.6	Primary biliary cirrhosis	digestive
19	45395909	C	G	-8.05	292.2	Mild cognitive impairment	mental disorders
19	45395619	A	G	-8.032	272.13	Mixed hyperlipidemia	endocrine/metabolic
19	45388130	G	A	-7.985	577.1	Acute pancreatitis	digestive
12	112618346	A	C	-7.947	480	Pneumonia	respiratory
12	111826477	A	AAATT	-7.94	198.4	Secondary malignant neoplasm of liver	neoplasms
7	150690176	C	T	-7.868	617	Disorders secondary to childbirth, surgery, trauma	genitourinary
19	45392254	C	T	-7.793	870.1	Open wound or laceration of eye or eyelid	injuries & poisonings
19	45396144	C	T	-7.786	394.3	Aortic valve disease	circulatory system
12	111884608	T	C	-7.775	394	Rheumatic disease of the heart valves	circulatory system
12	111833788	G	A	-7.773	153.3	Malignant neoplasm of rectum, rectosigmoid junction, and anus	neoplasms
2	121458109	A	T	-7.753	732	Osteochondropathies	musculoskeletal
12	111910219	A	G	-7.738	714	Rheumatoid arthritis and other inflammatory polyarthropathies	musculoskeletal
2	121458109	A	T	-7.726	345.3	Convulsions	neurological
12	112618346	A	C	-7.699	286.12	Congenital deficiency of other clotting factors (including factor VII)	hematopoietic
12	111865049	C	G	-7.638	416	Cardiomegaly	circulatory system
19	45392254	C	T	-7.614	290.12	Dementia with cerebral degenerations	mental disorders
12	111833788	G	A	-7.604	415	Pulmonary heart disease	circulatory system
12	111884608	T	C	-7.576	289.8	Polycythemia, secondary	hematopoietic
12	112850727	CAAAT	C	-7.565	427.5	Arrhythmia (cardiac) NOS	circulatory system
12	111865049	C	G	-7.503	579.2	Splenomegaly	digestive
2	203951846	T	C	-7.479	604	Disorders of penis	genitourinary
12	112618346	A	C	-7.45	480.1	Bacterial pneumonia	respiratory
12	111826477	A	AAATT	-7.393	274	Gout and other crystal arthropathies	endocrine/metabolic
12	111884608	T	C	-7.375	153.2	Colon cancer	neoplasms
12	111833788	G	A	-7.364	415.1	Acute pulmonary heart disease	circulatory system
12	111833788	G	A	-7.364	415.11	Pulmonary embolism and infarction, acute	circulatory system
12	111833788	G	A	-7.341	427.12	Paroxysmal ventricular tachycardia	circulatory system
19	45392254	C	T	-7.315	54	Herpes simplex	infectious diseases
12	111865049	C	G	-7.282	573.3	Hepatomegaly	digestive
2	204054141	C	T	-7.281	495	Asthma	respiratory
12	111904371	T	A	-7.234	414	Other forms of chronic heart disease	circulatory system
2	203664929	C	G	-7.205	442	Other aneurysm	circulatory system
12	111833788	G	A	-7.136	451	Phlebitis and thrombophlebitis	circulatory system
12	111833788	G	A	-7.135	535	Gastritis and duodenitis	digestive
12	111826477	A	AAATT	-7.134	159	Malignant neoplasm of other and ill-defined sites within the digestive organs and peritoneum	neoplasms
7	150690176	C	T	-7.12	281.13	Folate-deficiency anemia	hematopoietic
12	111910219	A	G	-7.081	593	Hematuria	genitourinary
12	111884608	T	C	-7.075	444	Arterial embolism and thrombosis	circulatory system
12	111904371	T	A	-7.054	743	Osteoporosis, osteopenia and pathological fracture	musculoskeletal
12	111907431	A	AC	-7.011	342	Hemiplegia	neurological
12	111973358	A	G	-6.963	747.12	Valvular heart disease/ heart chambers	congenital anomalies
12	112618346	A	C	-6.958	647.1	Infections of genitourinary tract during pregnancy	pregnancy complications
12	111910219	A	G	-6.946	287.31	Primary thrombocytopenia	hematopoietic

### Sheet: Recurrent MI
chr	pos	ref	alt	log10(pval)	phecode	phestring	category
1	222799625	T	G	-25.88	411.8	Other chronic ischemic heart disease, unspecified	circulatory system
1	222799625	T	G	-22.4	411	Ischemic Heart Disease	circulatory system
1	222806218	A	G	-10.25	428	Congestive heart failure; nonhypertensive	circulatory system
1	222806218	A	G	-10.2	428.2	Heart failure NOS	circulatory system
1	222797614	C	G	-7.61	272.1	Hyperlipidemia	endocrine/metabolic
1	222797614	C	G	-7.574	272	Disorders of lipoid metabolism	endocrine/metabolic
1	222799625	T	G	-7.093	414	Other forms of chronic heart disease	circulatory system
1	222797614	C	G	-7.086	272.11	Hypercholesterolemia	endocrine/metabolic
1	222802803	T	G	-6.808	426	Cardiac conduction disorders	circulatory system
1	222806218	A	G	-6.618	550.3	Femoral hernia	digestive
1	222779187	C	G	-6.302	244.4	Hypothyroidism NOS	endocrine/metabolic
1	222779187	C	G	-6.255	964	Poisoning by agents primarily affecting blood constituents	injuries & poisonings
1	222779187	C	G	-5.574	244	Hypothyroidism	endocrine/metabolic
1	222797614	C	G	-5.566	729	Other disorders of soft tissues	musculoskeletal
1	222779187	C	G	-5.267	426.91	Cardiac pacemaker in situ	circulatory system
1	222779187	C	G	-5.25	427.3	Other specified cardiac dysrhythmias	circulatory system

### Sheet: Common MI
chr	pos	ref	alt	log10(pval)	phecode	phestring	category
9	22103341	T	G	-241	411.8	Other chronic ischemic heart disease, unspecified	circulatory system
9	22103813	A	G	-215.7	411	Ischemic Heart Disease	circulatory system
6	161010118	A	G	-148.9	272.1	Hyperlipidemia	endocrine/metabolic
6	161010118	A	G	-146.8	272	Disorders of lipoid metabolism	endocrine/metabolic
6	161010118	A	G	-132.2	272.11	Hypercholesterolemia	endocrine/metabolic
6	160985526	G	A	-46.7	395.2	Nonrheumatic aortic valve disorders	circulatory system
9	22047961	ATT	A	-45.22	365	Glaucoma	sense organs
6	160985526	G	A	-43.21	747.13	Congenital anomalies of great vessels	congenital anomalies
6	161010118	A	G	-40.54	443.9	Peripheral vascular disease, unspecified	circulatory system
6	160985526	G	A	-34.74	747.1	Cardiac congenital anomalies	congenital anomalies
9	22049130	C	G	-32.05	172.2	Other non-epithelial cancer of skin	neoplasms
9	22047961	ATT	A	-31.52	365.11	Primary open angle glaucoma	sense organs
9	22047961	ATT	A	-31.22	365.1	Open-angle glaucoma	sense organs
6	160985526	G	A	-30.17	747	Cardiac and circulatory congenital anomalies	congenital anomalies
6	160997118	A	T	-30.09	443	Peripheral vascular disease	circulatory system
6	160997118	A	T	-28.06	447.1	Stricture of artery	circulatory system
6	160985526	G	A	-27.31	395	Heart valve disorders	circulatory system
9	22085719	CAAAA	C	-25.46	366	Cataract	sense organs
9	22053956	TA	T	-24.43	191.11	Cancer of brain	neoplasms
9	22124450	A	G	-23.79	440.2	Atherosclerosis of the extremities	circulatory system
9	22124140	A	T	-23.73	428.2	Heart failure NOS	circulatory system
9	22049555	C	T	-23.69	172	Skin cancer	neoplasms
9	22124140	A	T	-23.64	428	Congestive heart failure; nonhypertensive	circulatory system
6	161010118	A	G	-23.38	401.1	Essential hypertension	circulatory system
6	161010118	A	G	-23.1	440	Atherosclerosis	circulatory system
6	161010118	A	G	-23.06	401	Hypertension	circulatory system
9	22124472	C	T	-22.94	565	Anal and rectal conditions	digestive
6	161111700	C	T	-21.99	411.9	Other acute and subacute forms of ischemic heart disease	circulatory system
6	161013013	T	C	-21.67	854	Complications of cardiac/vascular device, implant, and graft	injuries & poisonings
9	22124504	A	T	-21.5	455	Hemorrhoids	circulatory system
9	22019673	G	C	-21.33	191.1	Cancer of brain and nervous system	neoplasms
6	160997118	A	T	-19.63	447	Other disorders of arteries and arterioles	circulatory system
9	22052734	T	C	-18.45	191	Manlignant and unknown neoplasms of brain and nervous system	neoplasms
9	22125347	A	C	-18.04	442.11	Abdominal aortic aneurysm	circulatory system
9	22091069	C	T	-17.64	444.1	Arterial embolism and thrombosis of lower extremity artery	circulatory system
9	22124744	C	G	-15.75	565.1	Anal and rectal polyp	digestive
6	160997118	A	T	-14.78	414	Other forms of chronic heart disease	circulatory system
6	161089307	C	T	-14.17	394.3	Aortic valve disease	circulatory system
6	160985526	G	A	-14.12	433.1	Occlusion and stenosis of precerebral arteries	circulatory system
9	22099568	C	A	-13.59	366.2	Senile cataract	sense organs
9	22124472	C	T	-13.53	306	Other mental disorder	mental disorders
6	160997118	A	T	-13.4	444	Arterial embolism and thrombosis	circulatory system
9	22093299	A	T	-13.31	229	Benign neoplasm of unspecified sites	neoplasms
9	21997872	G	A	-12.69	195	Cancer, suspected or other	neoplasms
6	161089307	C	T	-12.53	433	Cerebrovascular disease	circulatory system
9	21997872	G	A	-12.52	195.1	Malignant neoplasm, other	neoplasms
6	160598596	T	G	-12.31	418	Nonspecific chest pain	circulatory system
9	22125503	G	C	-12.19	442	Other aneurysm	circulatory system
6	161089307	C	T	-11.85	426	Cardiac conduction disorders	circulatory system
6	160985526	G	A	-11.19	394	Rheumatic disease of the heart valves	circulatory system
6	161089307	C	T	-11.08	426.9	Cardiac pacemaker/device in situ	circulatory system
6	161013013	T	C	-11.02	396	Abnormal heart sounds	circulatory system
9	22119195	T	C	-11.01	430.1	Subarachnoid hemorrhage	circulatory system
9	22087473	T	C	-10.84	150	Cancer of esophagus	neoplasms
6	161013013	T	C	-10.74	427	Cardiac dysrhythmias	circulatory system
6	161089307	C	T	-10.47	433.3	Cerebral ischemia	circulatory system
6	160751531	G	T	-10.37	427.3	Other specified cardiac dysrhythmias	circulatory system
9	22049130	C	A	-10.26	174	Breast cancer	neoplasms
9	22049130	C	A	-10.15	174.1	Breast cancer [female]	neoplasms
9	22067593	A	G	-10.09	153.3	Malignant neoplasm of rectum, rectosigmoid junction, and anus	neoplasms
9	22011642	G	A	-9.776	781	Symptoms involving nervous and musculoskeletal systems	symptoms
6	160830550	C	G	-9.462	599.4	Urinary incontinence	genitourinary
9	22090301	C	A	-9.417	531.3	Duodenal ulcer	digestive
6	161089307	C	T	-9.134	426.91	Cardiac pacemaker in situ	circulatory system
6	160891897	C	A	-9.134	401.2	Hypertensive heart and/or renal disease	circulatory system
9	21997872	G	A	-9.047	198.5	Secondary malignancy of brain/spine	neoplasms
9	22124630	A	G	-9.021	531	Peptic ulcer (excl. esophageal)	digestive
6	160891897	C	A	-8.965	401.22	Hypertensive chronic kidney disease	circulatory system
9	22081274	CT	C	-8.941	281.13	Folate-deficiency anemia	hematopoietic
6	161089307	C	T	-8.938	715.1	Sacroiliitis NEC	musculoskeletal
9	22125503	G	C	-8.875	442.1	Aortic aneurysm	circulatory system
9	22071751	G	A	-8.737	704	Diseases of hair and hair follicles	dermatologic
9	22114495	A	G	-8.68	214.1	Lipoma of skin and subcutaneous tissue	neoplasms
9	22125503	G	C	-8.644	225	Benign neoplasm of brain and other parts of nervous system	neoplasms
9	22090301	C	A	-8.406	41	Bacterial infection NOS	infectious diseases
9	22071751	G	A	-8.39	706.2	Sebaceous cyst	dermatologic
6	160985526	G	A	-8.303	440.9	Atherosclerosis of aorta	circulatory system
9	22066211	ATT	A	-8.176	411.2	Myocardial infarction	circulatory system
9	22011642	G	A	-8.165	737	Curvature of spine	musculoskeletal
6	161383079	A	G	-8.133	440.1	Atherosclerosis of renal artery	circulatory system
6	161123451	T	C	-8.111	458.9	Hypotension NOS	circulatory system
9	22072638	G	A	-8.07	214	Lipoma	neoplasms
9	22085719	CAAAA	C	-8.039	200	Myeloproliferative disease	neoplasms
9	22106225	G	A	-8.038	394.2	Mitral valve disease	circulatory system
9	22087473	T	C	-8.016	153	Colorectal cancer	neoplasms
6	161103805	T	A	-7.978	261.2	Vitamin B-complex deficiencies	endocrine/metabolic
9	22083404	C	T	-7.967	503	Pulmonary congestion and hypostasis	respiratory
9	21971574	AT	A	-7.962	701.4	Keloid scar	dermatologic
9	22093299	A	T	-7.882	459.9	Circulatory disease NEC	circulatory system
6	160521876	G	A	-7.86	573.5	Jaundice (not of newborn)	digestive
6	161005610	C	T	-7.824	585.3	Chronic renal failure [CKD]	genitourinary
6	161383079	A	G	-7.824	303.3	Psychogenic disorder	mental disorders
9	22093299	A	T	-7.769	215	Other benign neoplasm of connective and other soft tissue	neoplasms
6	160997118	A	T	-7.749	420.2	Pericarditis	circulatory system
9	22071751	G	A	-7.74	706	Diseases of sebaceous glands	dermatologic
9	22125503	G	C	-7.735	225.1	Benign neoplasm of brain, cranial nerves, meninges	neoplasms
9	22019129	A	G	-7.714	726.2	Synoviopathy	musculoskeletal
6	160997118	A	T	-7.709	420	Carditis	circulatory system
6	160961137	T	C	-7.698	433.21	Cerebral artery occlusion, with cerebral infarction	circulatory system
9	22049130	C	A	-7.692	174.11	Malignant neoplasm of female breast	neoplasms
9	22055048	A	G	-7.674	614	Inflammatory diseases of female pelvic organs	genitourinary
6	160997118	A	T	-7.65	458	Hypotension	circulatory system
6	160997118	A	T	-7.565	426.3	Bundle branch block	circulatory system
9	21997872	G	A	-7.557	159	Malignant neoplasm of other and ill-defined sites within the digestive organs and peritoneum	neoplasms
9	21961866	C	A	-7.556	870	Open wounds of head; neck; and trunk	injuries & poisonings
6	161005610	C	T	-7.491	427.2	Atrial fibrillation and flutter	circulatory system
6	161013013	T	C	-7.468	427.42	Cardiac arrest	circulatory system
6	161075384	AC	A	-7.467	395.6	Heart valve replaced	circulatory system
6	161383079	A	G	-7.448	379.3	Aphakia and other disorders of lens	sense organs
9	22067593	A	G	-7.443	198	Secondary malignant neoplasm	neoplasms
9	21961866	C	A	-7.434	750.21	Congenital anomalies of intestine	congenital anomalies
6	160891897	C	A	-7.434	386.9	Dizziness and giddiness (Light-headedness and vertigo)	sense organs
6	161013013	T	C	-7.406	427.4	Cardiac arrest and ventricular fibrillation	circulatory system
6	160922870	A	G	-7.291	433.2	Occlusion of cerebral arteries	circulatory system
9	22048414	G	A	-7.289	578.1	Hematemesis	digestive
9	22064465	A	G	-7.23	41.4	E. coli	infectious diseases
6	160505312	G	C	-7.229	987	Toxic effect of other gases, fumes, or vapors	injuries & poisonings
6	161123451	T	C	-7.186	797.1	Cardiogenic shock	symptoms
6	161005610	C	T	-7.174	593	Hematuria	genitourinary
9	22083404	C	T	-7.163	624.9	stress incontinence, female	genitourinary
9	21971574	AT	A	-7.158	626.11	Absent or infrequent menstruation	genitourinary
9	21961866	C	A	-7.149	870.3	Other open wound of head and face	injuries & poisonings
2	10543580	T	G	-7.146	528.7	Sialolithiasis	digestive
6	161075384	AC	A	-7.144	442.3	Aneurysm of artery of lower extremity	circulatory system
9	22015465	C	A	-7.069	362.7	Hereditary retinal dystrophies	sense organs
9	21999328	G	A	-7.056	250.13	Type 1 diabetes with ophthalmic manifestations	endocrine/metabolic
2	10543580	T	G	-7.052	371.1	Uveitis, noninfectious or NOS	sense organs
6	160910282	A	G	-7.049	578.2	Blood in stool	digestive
9	22093299	A	T	-6.998	198.3	Secondary malignant neoplasm of digestive systems	neoplasms
6	160891897	C	A	-6.993	221	Benign neoplasm of other female genital organs	neoplasms
6	160891897	C	A	-6.982	184.1	Malignant neoplasm of ovary and other uterine adnexa	neoplasms
6	161005610	C	T	-6.977	480.5	Bronchopneumonia and lung abscess	respiratory
9	22071284	CTTTTTTTTTT	C	-6.976	385.3	Cholesteatoma	sense organs
6	160997118	A	T	-6.971	426.32	Left bundle branch block	circulatory system
6	161089307	C	T	-6.929	317.1	Alcoholism	mental disorders
6	161383079	A	G	-6.911	535.2	Atrophic gastritis	digestive
9	22062975	G	GACACACACAC	-6.911	531.4	Peptic ulcer, site unspecified	digestive
9	22122059	A	AT	-6.907	555	Inflammatory bowel disease and other gastroenteritis and colitis	digestive
9	22122059	A	AT	-6.9	362	Other retinal disorders	sense organs
9	21971574	AT	A	-6.89	564.8	Abnormal findings on exam of gastrointestinal tract/ abdominal area	digestive
9	22081274	CT	C	-6.89	601.12	Chronic prostatitis	genitourinary
6	160526724	GCACA	G	-6.875	818	Intracranial hemorrhage (injury)	injuries & poisonings
9	22076795	A	G	-6.862	346.1	Nonspecific abnormal findings on radiological and other examination of skull and head	neurological
9	22015465	C	A	-6.818	592.11	Acute cystitis	genitourinary
