## Additional File 3 for "Genome-wide association studies reveal differences in genetic susceptibility between single events versus recurrent events of atrial fibrillation and myocardial infarction: the HUNT study"

### Sheet: Single AF
GWAS associated genes (target genes)	Genes share between two or more target genes in the network analysis
NKX2-5	No genes found share between the two target genes
MYH7

### Sheet: Recurrent AF
GWAS associated genes (target genes)	Genes share between two or more target genes in the network analysis
CASQ2	ACO2
PPFIA4	ANK2
USP34	ARHGAP30
WIPF1	ARL8B
SPATS2L	ATXN10
CAND2	BIN2
SCN10A	CAB39
PHLDB2	CAP2
KDM1B	CHCHD3
HSF2	COPS3
KCNH2	CS
NAV2	CSNK2A1
KCNJ5	CUL3
IKZF3	DCAF6
GOSR2	DLAT
CLIC6	DLD
	DOCK2
	EIF2S1
	EPM2A
	FASTKD2
	FH
	GDE1
	GHITM
	GRSF1
	HBS1L
	HCCS
	IMMT
	IPO5
	IPO7
	KPNA3
	KPNA4
	KPNB1
	L2HGDH
	LMOD3
	LRPPRC
	LYRM2
	MAP3K20
	MCCC2
	MMADHC
	MRPL3
	MTIF2
	MYO1F
	NARS
	NCOA4
	NDUFS1
	NNT
	OPA1
	PAIP1
	PCMT1
	PDE4DIP
	PDHX
	PRDX3
	PSMD14
	PTPN6
	RAD23B
	RCAN2
	RPS6KA1
	SDHC
	SETD3
	SLC25A12
	STRAP
	SUCLA2
	TAX1BP1
	TOMM70
	TRIP12
	UBE2G1
	UBE3A
	UBR3
	UGP2
	UQCRC2
	USO1
	USP13
	USP14
	USP9X
	VAV1
	VDAC1
	VDAC3
	VPS37A
	VTA1
	VWA8
	WAS
	YME1L1

### Sheet: Common AF
GWAS associated genes (target genes)	Genes share between two or more target genes in the network analysis
KCNN3	ACAT1
TTN	ACBD5
PITX2	ACY1
NME5	ADAL
ATXN1	ADCY4
UST	AGXT2
CAV1	AKR1A1
FBXO32	ANK2
SOX5	ANO5
TBX5	ASB8
SYNE2	ATP5A1
HCN4	ATP5F1
RPL3L	CAP2
ZFHX3	CASP10
	CLCN4
	CS
	CXorf36
	DCAF6
	DLAT
	DLD
	DPYS
	EIF2S1
	EPM2A
	FH
	FLI1
	GBAS
	GDE1
	GHITM
	GOT2
	GRSF1
	IMMT
	L2HGDH
	LMOD3
	LRPPRC
	MAOB
	MCCC2
	MSRA
	MTIF2
	NCOA4
	NDUFS1
	NNT
	OPA1
	PCMT1
	PDHX
	PRDX3
	PRKCH
	RYR2
	SCARF1
	SDHC
	SLC25A12
	STAU2
	SUCLA2
	SUCLG1
	TAX1BP1
	TOMM70
	UBR3
	UQCRC2
	USP13
	VDAC3
	VWA8
	WWP1

### Sheet: Single MI
GWAS associated genes (target genes)	Genes share between two or more target genes in the network analysis
OVAAL	L2HGDH
TAF1B	NOC2L
SERTAD2	MTIF2
GLI2	KPNB1
NBEAL1	LRRC59
BMP3	NCOA4
RIOK1	UBR3
BBS9	RAN
NOS3	SETD3
MCPH1	SUCLA2
SFRP1	POLR2B
GLIS3	ANO5
NAV2	PCMT1
SOX5	MCCC2
ATXN2	ZFR
HECTD4	VTA1
INSR	SLC41A1
TOMM40	HECTD1
TRIB3	NNT
SYNDIG1	RPL7L1
MRPS6	CS
	TTLL3
	ABCF2
	PSMD14
	GHITM
	OPA1
	MRTO4
	USP9X
	TAX1BP1
	CCT8
	ASB8
	ZPR1
	CCT2
	TOMM70
	HBS1L
	FARSA
	COPS3
	IPO5
	SLC25A12
	ARFGEF2
	DLD
	SLC25A46
	KPNA4
	NDUFS1
	UQCRC2
	NOP14
	MRPL3
	MAOB
	EIF4G1
	CLCN4
	DSP
	UBE3A
	DLAT
	UBQLN1
	PSME3
	MMADHC
	NCKAP1
	DCAF13
	IMP4
	CCT6A
	VWA8
	USO1
	ADAL
	USP13
	LMOD3
	CSNK2A1
	PDE4DIP
	KPNA3
	VDAC3
	SDHC
	IMMT
	YME1L1
	ZFP91
	PNO1
	NAA15
	EPM2A
	ACBD5
	UBE2G1
	LRPPRC
	RCAN2
	PPP1R3A
	ANK2
	NIP7
	WWP1
	MAP3K20
	IPO7
	PALMD
	UGP2
	DCAF6
	EFTUD2
	EIF2S1
	CYYR1
	NKIRAS1
	GART
	FAM120A
	VDAC1
	RYR2
	CHCHD3
	CXorf36
	CAB39
	CUL3
	GDE1
	CERS6
	ZYG11B
	VPS37A
	PRDX3
	SCRN3
	STAU2
	STRAP
	RAD23B

### Sheet: Recurrent MI
GWAS associated genes (target genes)	Genes share between two or more target genes in the network analysis
NOVA1	FASTKD2
MIA3	HBS1L
	KPNA4
	MMADHC
	OPA1
	TAX1BP1
	TOMM70

### Sheet: Common MI
GWAS associated genes (target genes)	Genes share between two or more target genes in the network analysis
HPCAL1	ANK2
CDKN2A	CS
CXADR	DCAF6
	DLAT
	DLD
	EPM2A
	GHITM
	L2HGDH
	NCOA4
	NDUFS1
	NNT
	OPA1
	PDHX
	PRDX3
	SDHC
	SUCLA2
	UBR3
	VWA8
