## Additional File 4 for "Genome-wide association studies reveal differences in genetic susceptibility between single events versus recurrent events of atrial fibrillation and myocardial infarction: the HUNT study"

### Sheet: Ark 1
Study	SNP	chr:pos_ref/alt	AF HUNT	AF UKBB	AF European	HUNT/UKBB	imputation info
AF single	rs1223535129	5:172664353_CG/C	not measured	0.3532	0.00003019	UKBB
MI common	rs7600627	2:10543580_T/G	0.7784	0.00215138622835782	0.001206	HUNT	0.829924189213691
MI common	rs2846882	21:18930412_T/A	0.2948	0.00163842932275765	0.6656	HUNT	0.684584441323202
MI single	rs72720974	1:180559567 A/G	0.6031	0.000958852593642798	0.7346	HUNT	0.562884224176234
MI single	rs2422293	2:65033227_A/G	0.7477	0.000310027501476491	0.5609	HUNT	0.781685792711302
MI single	rs2868125	4:81955408_T/G	0.5354	0.0017841966737434	0.8501	HUNT	0.49739604500242
MI single	rs576614613	6:7442904_T/C	0.6746	0.00560066400176363	0.5682	HUNT	0.45017933128553
MI single	rs34945893	7:9691418_A/T	0.5799	0.00988392075642823	0.7916	HUNT	0.661214929049649
MI single	rs1544558	7:33508624_T/G	0.6486	0.00435630247608935	0.6791	HUNT	0.768975084412236
MI single	rs7016007	8:5781499_G/T	0.2223	0.000102615116269321	0.4819	HUNT	0.610041092843478
MI single	rs1472790078	8:41141915_A/G	0.4770	0.000455628573473265	not reported	HUNT	0.606065118346042
MI single	rs10814885	9:4209824_C/G	0.7106	0.00265902413041718	0.5974	HUNT	0.676663995555094
MI single	rs111991434	9:89155924_A/G	0.6727	4.05586173505977e-05	0.7171	HUNT	0.716555525727156
MI single	rs58771640	11:19767929_T/A	0.3303	0.00160853093212411	0.7783	HUNT	0.787047199227808
MI single	rs4625573	12:24378427_T/C	0.7588	0.00199718948533764	0.5175	HUNT	0.722049509483164
MI single	rs55766194	19:45013423_A/G	0.7821	0.000553962747529084	0.4739	HUNT	0.660474271863564
MI single	rs6076475	20:360933_A/C	0.7880	not measured	0.5665	HUNT
MI single	rs1569677	20:24404965_A/G	0.5664	0.00788358799003105	0.6825	HUNT	0.457220042188666
